# Mental health outcomes following COVID-19 infection: Evidence from 11 UK longitudinal population studies

**DOI:** 10.1101/2022.05.11.22274964

**Authors:** Ellen J. Thompson, Jean Stafford, Bettina Moltrecht, Charlotte F. Huggins, Alex S. F. Kwong, Richard J. Shaw, Paola Zaninotto, Kishan Patel, Richard J. Silverwood, Eoin McElroy, Matthias Pierce, Michael J. Green, Ruth C. E. Bowyer, Jane Maddock, Kate Tilling, S. Vittal Katikireddi, George B. Ploubidis, David J. Porteous, Nic Timpson, Nish Chaturvedi, Claire J. Steves, Praveetha Patalay

**Affiliations:** Department of Twin Research and Genetic Epidemiology, School of Life Course & Population Sciences, King’s College London; MRC Unit for Lifelong Health and Ageing, University College London (UCL); Centre for Longitudinal Studies, UCL; Centre for Genomic and Experimental Medicine, University of Edinburgh; Division of Psychiatry, University of Edinburgh; MRC/CSO Social & Public Health Sciences Unit, Institute of Health & Wellbeing, University of Glasgow; Department of Epidemiology and Public Health, UCL; School of Psychology, Ulster University; Division of Psychology & Mental Health, The University of Manchester; Population Health Sciences, Bristol Medical School, University of Bristol

**Author notes:** Joint first authors (Ellen J. Thompson, Jean Stafford, Bettina Moltrecht).

**Keywords:** SARS CoV-2, COVID-19, psychological distress, depression, anxiety

## Abstract

**Background:** Evidence on associations between COVID-19 illness and mental health is mixed. We examined longitudinal associations between COVID-19 and mental health while considering: 1) pre-pandemic mental health, 2) time since infection; 3) subgroup differences; and 4) confirmation of infection via self-reported test, and serology data.

**Methods:** Using data from 11 UK longitudinal studies, involving 54,442 participants, with 2 to 8 repeated measures of mental health and COVID-19 between April 2020 and April 2021, we standardised continuous mental health scales within each study across time. We investigated associations between COVID-19 (self-report, test-confirmed, serology-confirmed) and mental health using multilevel generalised estimating equations. We examined whether associations varied by age, sex, ethnicity, education and pre-pandemic mental health. Effect-sizes were pooled in random-effects meta-analyses.

**Outcomes:** Pooled estimates of the standardized difference in outcome between those with and without self-reported COVID-19 suggested associations with subsequent psychological distress (0.10 [95%CI: 0.06; 0.13], I^2^=42.8%), depression (0.08 [0.05; 0.10], I^2^=20.8%), anxiety (0.08 [0.05; 0.10], I^2^=0%), and lower life satisfaction (−0.06 [-0.08; -0.04], I^2^=29.2%). Associations did not vary by time since infection until 3+ months and were present in all age groups, with some evidence of stronger effects in those aged 50+. Self-reported COVID-19, whether suspected or test-confirmed and irrespective of serology status, was associated with poorer mental health.

**Interpretation:** Self-reporting COVID-19 was longitudinally associated with deterioration in mental health and life satisfaction. Our findings have important implications for mental health service provision, given the substantial prevalence of COVID-19 in the UK and worldwide.

**Funding:** MRC and NIHR
