## Supplementary material Variable coding for "Mental health outcomes following COVID-19 infection: Evidence from 11 UK longitudinal population studies"

### Sheet: COVID-19
Variables	Study	Question	Options	Time points	Recoding if needed	Notes
*Self report COVID-19 status 0 = no/na; 1 = yes
	MCS NS BCS 70 NCDS NSHD	Do you think that you have, or have had, Coronavirus?	1 = yes, confirmed by a positive test, 2 = Yes, based on a strong personal suspicion or medical advice, 3 = Unsure, 4 = No	W1: April 2020 W2: September 2020 W3: February – March 2021	0 = 3|4, 1 = 1|2
	ALSPAC	Do you think that you currently have, or have had, COVID-19?	0=No, 1=Yes, confirmed by a positive swab test (a swab test involves a swab taken from the nose or throat), 2=Yes, suspected by a doctor but not tested, 3=Yes, my own suspicions	W1: April/May 2020 W2: May/June 2020 W3: November 2020 / Feb 2021	0=0; 1|2|3=1
	USOC	Q0: Have you experienced symptoms that could be caused by coronavirus (COVID-19)? Q1: Participants are asked if they have been tested for coronavirus at each wave Those answering 'yes' are asked: Q2: What was the result of your coronavirus test?	Q0-1:1 = Yes; 2= No Q2: 1 = Positive - it showed I had coronavirus; 2 = Negative - it showed I did not have coronavirus; 3 = Inconclusive; 4 = Waiting for results	Wave 1: April 2020 (24-30) Wave 2: May 2020 (27May - 2nd Jun) Wave 3: June 2020 (25Jun - 01 Jul) Wave 4: July 2020 (24 -31 Jul) Wave 5 Sept 2020 (24Sep 02 Oct) Wave 6 Nov 2020 (24Nov to 03 Dec) Wave7 Jan 2021 (27 Jan to 04 Feb) Wave 8 Mar 2021 (24 Mar to 01 Apr)	Q0-1: 0=2; 1=1 Q2: 0= 2/4; 1=1
	GS	Q1: Do you think that you have had, or currently have COVID-19	Q1: 0= No; 1 = Yes		Q1|Q4-6: 0=0 Q1|Q4-6: 1=1	This data is from GS Covid Life 3
	ELSA	June/July 2020: Q1 “Since the coronavirus outbreak began in February, have you experienced any of the following symptoms of coronavirus (Covid-19)?” Q2 “Have you been tested for coronavirus (Covid-19)?” Q3 “What was the result of your coronavirus (Covid-19) test?” Q4 “Have you had to stay in hospital for treatment due to coronavirus (Covid-19)?” Nov/Dec Q1: Since we last interviewed you have you …	Q1 1. High temperature 2. A new continuous cough 3. Shortness of breath or trouble breathing 4. Fatigue 5. Loss of sense of smell or taste 6. Diarrhoea 7. Abdominal pain 8. Loss of appetite 9. _WEB: "None of these" Q2 1. Yes 2. No Q3 1. It was positive 2. It was negative 3. Inconclusive 4. Waiting for results Q4 1. Yes 2. No Nov/Dec Q1 1. Yes 2. No Q2 1. positive 2. negative 3. Inconclusive 4. Wa…	Wave 1: June/July 2020 Wave 2: Nov/Dec 2020	Positive test, hospitalised for covid and one or more of the Covid symptoms
	TWINS UK	Q1 (July/August 2020): Have you had COVID-19? Tick only one option: Q2 (October/November 2020): Have you had COVID-19? Tick only one option: Q3: (March/April 2021): Do you think that you currently have or have ever had COVID-19?	Q1: 0 =No, 1=Yes, diagnosed and recovered, 2=Yes, diagnosed and still ill, 3=Not formally diagnosed but suspected and recovered, 4=Not formally diagnosed but suspected and still ill Q2: 0=No, 1=Yes, tested positive by swab/saliva only, 2=Yes, tested positive by antibody test (blood test, including by TwinsUK) only, 3=Yes, tested positive by both swab/saliva and antibody test, 4=Not tested or test…	W2: 07/2020 - 08/2020; W3: 10/2020 - 11/2020; W4: 03/2021 - 04/2021	Q1, Q2 & Q3: 0 = 0 `Q3: 999902 = 0 'Q1, Q2 & Q3: 1 = 1/4
* Time since COVID-19 infection
	MCS NS BCS 70 NCDS NSHD	Survey date at each time point When do you think you got (or might have got) Coronavirus? If you have thought you have had Coronavirus on more than one occasion please select the month in which you most recently think you got it.	Wave 2: 1= February or earlier, 2=March, 3=April, 4=May, 5=June, 6=July, 7=August, 8=September, 9=October (all 2020) Wave 3: 1= February 2020 or earlier, 2=March 2020, 3=April 2020, 4=May 2020, 5=June 2020, 6=July 2020, 7=August 2020, 8=September 2020, 9=October 2020, 10=November 2020, 11=December 2020, 12=January 2021, 13=February 2021, 14=March 2021	Wave 2 - Sep - Oct 2020 Wave 3 Feb - Mar 2021 Q1 1 - 60
	ALSPAC	Derived from difference between date symptoms began and survey date		W1: April/May 2020 W2: May/June 2020 W3: November 2020 / Feb 2021
	USOC	Universe those reporting symptoms or long Covid in last month Q1 For how many weeks have you experienced coronavirus symptoms?	Q11 - 60	Wave 7 Jan 2021 (27 Jan to 04 Feb) Wave 8 Mar 2021 (24 Mar to 01 Apr)
	GS	NA
	ELSA	NA
	TwinsUK	Derived from difference between date symptoms began and survey date		W2: 07/2020 - 08/2020; W3: 10/2020 - 11/2020; W4: 03/2021 - 04/2021
*Self report C-19 test result 0 = no/na; 1 = test confirmed yes; 2= suspected case (self-reported but not test confirmed)
	MCS NS BCS 70 NCDS NSHD	Do you think that you have, or have had, Coronavirus?	1 = yes, confirmed by a positive test, 2 = Yes, based on a strong personal suspicion or medical advice, 3 = Unsure, 4 = NoCOVID survey Waves 1, 2 and 3	COVID survey Waves 1, 2 and 3	0 = 3|4
	ALSPAC	Do you think that you currently have, or have had, COVID-19?	0=No, 1=Yes, confirmed by a positive swab test (a swab test involves a swab taken from the nose or throat), 2=Yes, suspected by a doctor but not tested, 3=Yes, my own suspicions	W1: April/May 2020 W2: May/June 2020 W3: November 2020 / Feb 2021	0=0; 1=1; 2|3=2
	USOC	Q1 Have you been tested for coronavirus (since the last time you completed the survy on {date})? Those answering "Yes" Q1b How many times have you been tested [since the last time you completed this survey on {date}]? Those with a test result(s multple tests allowed for Jan 2021) Q2 What was the result of your coronavirus test? March 2021 asked slighlty different Q2b Was this test result (were an…	Q1: 1 = Yes, 2 = No Q1b: range (1 -100) Q2: 1 = Positive - it showed I had coronavirus; 2 = Negative - it showed I did not have coronavirus; 3 = Inconclusive; 4 = Waiting for results Q3: dd/mm/yyyy Q4: 1 Definitely had it, 2 = Very likely, 3 = Likely, 4 = Unlikely, 5 = Very unlikely, 6 = Don't know / can't tell	Q1 and Q 2 only Wave 1: April 2020 (24-30) Q1, Q2, Q3 and Q4 Wave 2: May 2020 (27 May - 02 Jun) Wave 3: June 2020 (25Jun - 01 Jul) Wave 4: July 2020 (24 -31 Jul) Wave 5: Sept 2020 (24Sep 02 Oct) Wave 6 Nov 2020 (24Nov to 03 Dec) Q1, Q1b, Q2, Q3 and Q4 Wave7 Jan 2021 (27 Jan to 04 Feb) Q1, Q1b, Q2b, Q3, Q4 Q5 Wave 8 Mar 2021 (24 Mar to 01 Apr)
	GS	Q1: Have you ever had a test to see if you have or have had COVID-19? Q2: What kind of test have you had? Select all that apply Q3: Have you ever had a positive result from a swab test? Q4: Have you ever had a positive result from an antibody test? Q5: Have you ever had a positive result from the Other test?	Q1: 0 = No; 1 = Yes, because I have symptoms; 2 = Yes, because I have been in contact with someone who had COVID-19; 3 = Yes, because of my job; 4 = Yes, for another reason Q2: 1 = A swab test which tests for active infection; 2 = An antibody test which tests for past infection; 3 = Other; 99 = Don't know Q3-5: 0= No; 1 = Yes; 99 = Don't know
	ELSA	June/July 2020: Q1 “Since the coronavirus outbreak began in February, have you experienced any of the following symptoms of coronavirus (Covid-19)?” Q2 “Have you been tested for coronavirus (Covid-19)?” Q3 “What was the result of your coronavirus (Covid-19) test?” Q4 “Have you had to stay in hospital for treatment due to coronavirus (Covid-19)?” Nov/Dec Q1: Since we last interviewed you have you …	Q1 1. High temperature 2. A new continuous cough 3. Shortness of breath or trouble breathing 4. Fatigue 5. Loss of sense of smell or taste 6. Diarrhoea 7. Abdominal pain 8. Loss of appetite 9. _WEB: "None of these" Q2 1. Yes 2. No Q3 1. It was positive 2. It was negative 3. Inconclusive 4. Waiting for results Q4 1. Yes 2. No Nov/Dec Q1 1. Yes 2. No Q2 1. positive 2. negative 3. Inconclusive 4. Wa…	Wave 1: June/July 2020 Wave 2: Nov/Dec 2020
	TwinsUK	Q1 (July/August 2020): Have you had COVID-19? Tick only one option: Q2 (October/November 2020): Have you had COVID-19? Tick only one option: Q3: (March/April 2021): Do you think that you currently have or have ever had COVID-19?	Q1: 0 =No, 1=Yes, diagnosed and recovered, 2=Yes, diagnosed and still ill, 3=Not formally diagnosed but suspected and recovered, 4=Not formally diagnosed but suspected and still ill Q2: 0=No, 1=Yes, tested positive by swab/saliva only, 2=Yes, tested positive by antibody test (blood test, including by TwinsUK) only, 3=Yes, tested positive by both swab/saliva and antibody test, 4=Not tested or test…	W2: 07/2020 - 08/2020; W3: 10/2020 - 11/2020; W4: 03/2021 - 04/2021	Q1, Q2 & Q3: 0 = 0 `Q3: 999902 = 0 'Q1: 1 = 1/2' `Q2: 1 = 1/3 `Q3: 1 = 1/2

### Sheet: Mental health
Variables	Study	Question/Measure	Options	Time points	Recoding if needed	Notes
PSYCHOLOGICAL DISTRESS DURING COVID SWEEPS
	MCS	Kessler Scale (K-6)	Scores between 0-24 or 13 + for threshold	W1: April 2020 W2: September 2020 W3: February – March 2021	0-24; 0-1 if using thresholds
	NS	General Health Questionare 12 (GHQ -12)	Scores between 0-36 or 0-12 + Threshold of four or more if scored to 12 and 12 or more if scored to 36	W1: April 2020 W2: September 2020 W3: February – March 2021	0-36; 0-12; 0-1 if using thresholds
	BCS70	Malaise Inventory (9-item version)	Scores between 0-9 or 4+ for threshold	W1: April 2020 W2: September 2020 W3: February – March 2021	0-9; 0-1 if using thresholds
	NCDS	Malaise Inventory (9-item version)	Scores between 0-9 or 4+ for threshold	W1: April 2020 W2: September 2020 W3: February – March 2021	0-9; 0-1 if using thresholds
	NSHD	General Health Questionare 12 (GHQ -12)	GHQ scores 0-12. Threshold of four or more.	W1: April 2020 W2: September - October 2020 W3: February - March 2021	0-12; 0-1 if using thresholds
	ALSPAC G0 / G1	ALSPAC G0: Short Mood and Feelings Questionnaire (SMFQ); ALSPAC G1: Short Mood and Feelings Questionnaire (SMFQ)	Scores between 0-26 or 11 + for threshold	W1: 09/04/2020 - 11/05/2020; W2: 26/05/2020 - 05/07/2020; W4: 16/11/2020 - 19/03/2021	0-26; 0-1 if using thresholds
	USOC	General Health Questionare 12 (GHQ -12)	Scores between 0-36 or 0-12 + Threshold of four or more if scored to 12 and 12 or more if scored to 36	In all Waves 1 - 8 covering April, May, June, July, Septemebr, November 2020, and January and March 2021	0-36; 0-12; 0-1 if using thresholds
	GS	Harmonised PHQ-9 + GAD-7 scale	Scores between 0-21 or 5+ for threshold	W1: 17/04/2020 - 07/06/2020; W2: 21/07/2020 - 16/08/2020; W3: 01/02/2021 - 29/02/2021	0-21; 0-1 if using thresholds	Due to pre-pandemic measure not matching pandemic measure, harmonised measure matching 5 GHQ-28 items to 5 PHQ-9 and 2 GAD-7 items were created
	ELSA	8-item CES-D scale (felt depressed; felt everything was an effort; restless sleep; not happy; felt lonely; not enjoyed life; felt sad; could not get going)	0/1 per symptom	W1: June/July 2020 W2: Nov/December 2020	0-8; binary: 1 if 4 or more symptoms
	TWINS UK	Hospital Anxiety and Depression Scale (HADS)	Total score	W2: 07/2020 - 08/2020; W3: 10/2020 - 11/2020; W4: 03/2021 - 04/2021	0-42 for general psy destress 0-21 for anxiety symptoms 0-21 for depression symptoms 0-1 if using thresholds
ANXIETY DURING COVID SWEEPS
	MCS	GAD-2	adding 2 GAD questions each 0-3	W1: April 2020 W2: September 2020 W3: February – March 2021	(-8=.) (1=0) (2=1) (3=2) (4=3)
	NS	GAD-2	adding 2 GAD questions each 0-3	W1: April 2020 W2: September 2020 W3: February – March 2021	(-8=.) (1=0) (2=1) (3=2) (4=3)
	BCS70	GAD-2	adding 2 GAD questions each 0-3	W1: April 2020 W2: September 2020 W3: February – March 2021	(-8=.) (1=0) (2=1) (3=2) (4=3)
	NCDS	GAD-2	adding 2 GAD questions each 0-3	W1: April 2020 W2: September 2020 W3: February – March 2021	(-8=.) (1=0) (2=1) (3=2) (4=3)
	NSHD	NA	NA	NA	NA
	ALSPAC G0/ G1	GAD-7	Scores between 0-21; scores 10+ indicate moderate levles of anxiety	W1: 09/04/2020 - 11/05/2020; W2: 26/05/2020 - 05/07/2020; W4: 16/11/2020 - 19/03/2021	0-9=0; 10+ = 1
	USOC	NA	NA	NA	NA
	GS	GAD-7 items	Scores between 0-6 or 3+ for threshold			2 items from GAD-7 (selected to match GHQ-28 items)
	ELSA	GAD-7	Scores 10+ or more indicate anxiety	covid wave 1 and covid wave 2		For pre-pandemic anxiety we used the following question "Overall, how anxious did you feel yesterday? " from the ONS well-being scale and recoded the binary with score 8+ as anxiety
	TWINS UK	Hospital Anxiety and Depression Scale (HADS)	Score 11+ for anxiety threshold 0-7 = Normal 8-10 = Borderline Case 11-21 = Case	W2: 07/2020 - 08/2020; W3: 10/2020 - 11/2020; W4: 03/2021 - 04/2021	0-42 for general psy destress 0-21 for anxiety symptoms 0-21 for depression symptoms 0-1 if using thresholds
DEPRESSION DURING COVID SWEEPS
	MCS NS BCS NCDS	PHQ 2	adding 2 PHQ questions each 0-3	W1: April 2020 W2: September 2020 W3: February – March 2021	(-8=.) (1=0) (2=1) (3=2) (4=3)
	NSHD	NA	NA	NA	NA
	ALSPAC	ALSPAC G0: Short Mood and Feelings Questionnaire (SMFQ); ALSPAC G1: Short Mood and Feelings Questionnaire (SMFQ)	Scores between 0-26 or 11 + for threshold	W1: 09/04/2020 - 11/05/2020; W2: 26/05/2020 - 05/07/2020; W4: 16/11/2020 - 19/03/2021	0-26; 0-1 if using thresholds
	USOC	General Health Questionare 12 (GHQ -12)	Scores between 0-36 or 12 + Threshold of four or more	W10: 2018-2020? W9: 2017-2019 W8: 2016-2018	0-36; 0-12; 0-1 if using thresholds
	ELSA	8-item CES-D scale (felt depressed; felt everything was an effort; restless sleep; not happy; felt lonely; not enjoyed life; felt sad; could not get going)	0/1 per symptom	W9: 2018/2019	0-8; binary: 1 if 4 or more symptoms
	GS	PHQ-9 items	Scores between 0-15 or 6+ for threshold	2020/2021	0-15	5 items from PHQ-9 (selected to match GHQ-28 items)
	TWINS UK	Hospital Anxiety and Depression Scale (HADS)	Score 11+ for depression threshold 0-7 = Normal 8-10 = Borderline Case 11-21 = Case	W2: 07/2020 - 08/2020; W3: 10/2020 - 11/2020; W4: 03/2021 - 04/2021	0-42 for general psy destress 0-21 for anxiety symptoms 0-21 for depression symptoms 0-1 if using thresholds
* LIFE SATISFACTION
	MCS	Overall, how satisfied are you with your life nowadays, where 0 means 'not at all' and 10 means 'completely	range 0-10	April-May 2020
	NS	Overall, how satisfied are you with your life nowadays, where 0 means 'not at all' and 10 means 'completely	range 0-10	April-May 2020
	BCS70	Overall, how satisfied are you with your life nowadays, where 0 means 'not at all' and 10 means 'completely	range 0-10	April-May 2020
	NCDS	Overall, how satisfied are you with your life nowadays, where 0 means 'not at all' and 10 means 'completely	range 0-10	April-May 2020
	NSHD	Overall, how satisfied are you with your life nowadays, where 0 means 'not at all' and 10 means 'completely	range 0-10	W1: April 2020 W2: September - October 2020 W3: February - March 2021	For binary: 0-6 = 0 7-10 = 1
	ALSPAC G1	WEMWBS	range 14-70	W1: 09/04/2020 - 11/05/2020; W2: 26/05/2020 - 05/07/2020; W4: 16/11/2020 - 19/03/2021	14-40=0; 41-70=1
	USOC	How satisfied are you currently with your life overall?	range 1-7	Wave 2: May 2020 Wave 4: July 2020 Wave 5 Sept 2020 Wave 6 Nov 2020 Wave 7 Jan 2021 Wave 8 Mar 2021	For binary 0 = 1/4 1 = 5/7
	ELSA	“On a scale of 0 to 10, where 0 is “not at all” and 10 is “very”, how satisfied are you with your life nowadays?”	0/10	June/July 2020 Nov/Dec 2020
	ELSA	“On a scale of 0 to 10, where 0 is “not at all” and 10 is “very”, how happy, overall, did you feel yesterday?”	0/10	June/July 2020 Nov/Dec 2020
	GS	On a scale of 0 (not at all) to 10 (extremely), how satisfied are you with your life nowadays?	0 -10	April - May 2020; July - August 2020; February 2021
	TWINS UK	Overall, in the past week, how satisfied have you been with your life?	0 -10	W2: 07/2020 - 08/2020; W3: 10/2020 - 11/2020; W4: not available	For binary: 0-6 = 0 7-10 = 1

### Sheet: Covariates
Variables	Study	Question / Measure	Year collected	Options	Recoding if needed
* Age	Where applicable
* Sex	All			0=male; 1=female
* Ethnicity * 0=White; 1=South East Asian; 2=Other Asian; 3=Black; 4=Mixed; 5=Other Non-White & 0=White; 1 = Non-White Ethnic Minority
	MCS	Study derived variable	2001-2018	1 = British, 2 = Irish, 3 = White other, 4 = White & Black Caribbean, 5 = White & Black African, 6 = White & Asian, 7 = Other mixed race, 8 = Indian, 9 = Pakistani, 10 = Bangladeshi, 11 = Other Asian, 12 = Caribbean, 13 = African, 14 = Other Black, 15 = Chinese, 16 = Other ethnic group, 99 = Not answered; 0 = Other, 1 = White	Coding reversed to give 0 = white, 1 = other
	NS	Study derived variable	2014-2015	1 = British, 2 = Irish, 3 = White other, 4 = White & Black Caribbean, 5 = White & Black African, 6 = White & Asian, 7 = Other mixed race, 8 = Indian, 9 = Pakistani, 10 = Bangladeshi, 11 = Other Asian, 12 = Caribbean, 13 = African, 14 = Other Black, 15 = Chinese, 16 = Other ethnic group, 99 = Not answered; 0 = Other, 1 = White	Coding reversed to give 0 = white, 1 = other
	BCS70	NA	NA	NA	NA
	NCDS	NA	NA	NA	NA
	NSHD	NA	NA	NA	NA
	ALSPAC	What is your ethnic group?	2021	G0 (Partner) 1=White; 2=Mixed/multiple ethnic groups; 3=Asian/Asian British OR Black/African/Caribbean/Black British OR Other ethnic gro G0 (Mother) & G1 (Children) 1=White; 2=Mixed/Multiple Ethnic group; 3=Asian/Asian British; 4=Black/African/Caribbean/Black British; 5=Arab or other ethnic group	1=0; 2|3|4|5=1
	USOC	What is your ethnic group?	2009-2020	1=White British; 2=Irish (White); 3=Gypsy or Irish Traveller (white); 4=Any other white background; 5=White and black caribbean (mixed); 6=White and black african (mixed); 7=White and Asian (mixed); 8=Any other mixed background; 9=Indian (Asian or Asian British); 10=Pakistani (Asian or Asian British); 11=Bangladeshi (Asian or Asian British); 12=Chinese (Asian or Asian British); 13=Any other Asian…	1-4=0 (white), 5/97=1 (non-white)
	GS	What is your ethnic origin?	2020	1=White Scottish; 2=White English; 3=White Welsh; 4=White N. Irish; 5=White Irish; 6=White Gypsy/Irish traveller; 7=White Polish; 8=Any other white; 9=Asian/British Asian - Indian; 10=Asian/British Asian - Pakistani; 11=Asian/British Asian - Bangladeshi; 12=Asian/British Asian - Chinese; 13=Any other Asian background; 14=Black or Black British - African; 15=Black or Black British - Carribean; 16=…	1-8 = 0 (white), 9-22 = 1 (non-white), 98 = NA
	ELSA	Can I check, to which of the groups on this card do you consider that [youname[pnum]] belong?	2019	1 White; 2 Mixed ethnic group; 3 Black; 4 Black British; 5 Asian; 6 Asian British; 95 Any other group	0= White 1=Non-white
	TWINS UK	Study derived variable		1=White- English, Welsh, Scottish, Northern Irish, Irish; 2=White- Other white background; 3=Mixed/multiple ethnic groups - White and Black Caribbean; 4=Mixed/multiple ethnic groups - White and Black African; 5=Mixed/multiple ethnic groups - White and Asian; 6=Mixed/multiple ethnic groups - Other mixed/ multiple ethnic background; 7=Asian/Asian British- Indian; 8=Asian/Asian British - Pakistani; …	1/2=0; 10=1; 7/9|11=2; 12/14=3; 3/6=4; 15/16=5 & 1/2=0; 3/16=1
* Education * 1=Degree or equivalent; 0=All else
	MCS NS BCS 70 NCDS	Derived variable: highest NVQ level from an academic or vocational qualification MCS= parent education	2018; 2015; 2016; 2013	0 = none, 1 = nvq1, 2 = nvq2, 3 = nvq3, 4 = nvq4, 5 = nvq5	0 = 0|1|2|3, 1 = 4|5. Coding reversed for regression modelling to give degree group as reference
	NSHD	Highest educational attainment by 26 years	1999	0 = none, 1= vocational course, proficiency only, 2= sub GCE or sub Burhnam C, 3= GCE '0' level or Burnham C, 4= GCE 'A' level or Burhnam B, 5=Burnham A2, 6=1st Degree or graduate equivalent, 7=Higher degree, Masters, 8=higher degree, doctorate	0=1/4, 1=5/8
	ALSPAC	G0: highest educational qualification G1: Have you studied at university for a degree or higher qualification?	G0: 1991/1992 G1: 2018-2019	G0: 1=Degree; 2=A levels/AS levels or equivalent; 3=O levels; 4=Vocational; 5=GCSE G1 (Children): 1=Yes, 2=Still at university, 0=No	G0: 1=0; 2/5=1; G1: 0=1|2, 0=1
	USOC	Can you tell me the highest educational or school qualification you have obtained?	2009-2020	1.Higher degree 2. 1st degree or equivalent 3. Diploma in Higher Education 4. Teaching qualification (not PGCE) 5. Nursing or other medical qualification 6. Other higher degree 7. A-Level 8. Welsh baccalaureate 9. International baccalaureate 10. AS Level 11. Scottish Highers 12. Certificate of 6th year studies 13. GCSE/O-Level 14. Certificate of secondary education 15. Standard or lower 16. Other…	1/6=0; 7/14=1; . = 2
	GS	What is the highest education qualification you have obtained	2020	1=No qualifications; 2=Other (please specify); 3=School leavers certificate; 4=CSEs or equivalent; 5=Standard grade, National 4 or 5, O levels, GCSEs or equivalent; 6=Higher grade, A levels, AS levels or equivalent; 7=NVQ or HND or HNC or equivalent; 8=Other professional or technical qualification; 9=Undergraduate degree; 10=Postgraduate degree	9-10 = 0 / 1-8 = 1
	ELSA	Do you have any of the qualifications listed on this card? Please look down the whole list before telling me.	2019	| | | | | 01 Degree/degree level qualification (including higher degree) | | | | | 02 Teaching qualification | | | | | 03 Nursing qualifications SRN, SCM, SEN, RGN, RM, RHV, Midwife | | | | | 04 HNC/HND, BEC/TEC Higher, BTEC Higher/SCOTECH Higher | | | | | 05 ONC/OND/BEC/TEC/BTEC not higher | | | | | 06 City and Guilds Full Technological Certificate | | | | | 07 City and Guilds Advanced/Final Lev…	0=Degree and above 1=No degree
	TWINS UK	What is the highest academic/educational qualification (or its nearest equivalent), that you have received?	2020	1=No qualification; 2=NVQ1/SVQ1; 3=O-level/GCSE/NVQ2/SVQ2/Scottish intermediate; 4=Scottish Higher, NVQ3, City and Guilds, Pitman; 5=A-level, Scottish Advanced Higher; 6=Higher vocational training (e.g. Diploma, NVQ4, SVQ4); 7=Undergraduate degree; 8=Postgraduate degree (e.g. Masters or PhD), NVQ5, SVQ5	6/8=0; 2/5=1
* Occupational Social Class * 0=Managerial/Admin/Professional; 1=Intermediate; 2=Manual/routine; 3=Other/Never worked
	MCS NS BCS 70 NCDS	Derived variable		[NS-SEC] 1=Higher managerial and professional; 2=Lower managerial and rofessional; 3=Intermediate occupations; 4=Small employers and own account workers; 5=Lower supervisory and technical; 6=Semi-routine occupations; 7=Routine occupations; 8=Never worked and long-term unemployed *parent's occupational social class for MCS	2=1; 3-4=2; 5-7=3; 8=4
	NSHD	Derived variable		[RGSC] 1=I Professional; 2=II Managerial and Technical; 3=IIINM Skilled non-manual; 4=IIIM Skilled manual; 5=IV Partly skilled; 6=V Unskilled	0=1|2|3, 1=4|5|6
	ALSPAC	Derived variable	1991-1992	[RGSC] 1=I Professional; 2=II Managerial and Technical; 3=IIINM Skilled non-manual; 4=IIIM Skilled manual; 5=IV Partly skilled; 6=V Unskilled; 7=Armed Forces *parent's occupational social class for G1 (Children)	0=1, 1=2, 2=3|4|5, 3=6
	USOC	What was your main job last week? Please tell me the exact job title and describe fully the sort of work you do.	2015-2020	Derived variable from current job: [NS-SEC3] 1=Managerial and professional; 2=Intermediate; 3=Routine Never worked and long-term unemployed=4	0=1/2; 3/4=1
	GS	Which of the following best describes the type of work you did in your last or current job?	2020	[ONS SOC] 1=Managers, directors, senior officials; 2=Associate professional and technical occupations; 3=Administrative and secretarial occupations; 4=Skilled trades occupations; 5=Sales and customer service occupations; 6=Process, plant and machine operatives; 7=Elementary (unskilled) occupations; 8=Never worked	1/2=0; 3/4=1; 5/7=2; 8=3
	ELSA	Derived variable		[NS-SEC] 1=Higher managerial and professional; 2=Lower managerial and professional; 3=Intermediate occupations; 4=Small employers and own account workers; 5=Lower supervisory and technical; 6=Semi-routine occupations; 7=Routine occupations; 8=Never worked or long-term unemployed	2=1; 3-4=2; 5-7=3; 8=4
	TWINS UK	NA
* Pre-Pandemic Mental Health * 0=non-case; 1=case (meets clinical cut-off)
	MCS	Kessler-6 questionnaire assessing psychological distress	2018	0 = no distress, 1 = distress (based on cutoff of 13)
	NS	GHQ-12	2015	0 = no distress, 1 = distress
	BCS70	Malaise Inventory - 9 item	2016	0 = no distress, 1 = distress (based on cutoff of 4)
	NCDS	Malaise Inventory - 9 item	2008	0 = no distress, 1 = distress (based on cutoff of 4)
	NSHD	General Health Questionare-28	2015	0 = no distress, 1 = distress (based on cut-off of 4)
	ALSPAC	G0: Edinburgh Postnatal Depression Scale or EPDS; G1:Short Mood and Feelings Questionnaire (SMFQ)	G0: 2011-2013; G1: 2017-2018	G0: 10 items probing depressive symptoms in the last two weeks with scores ranging between 0-30 and higher scores indicating greater depression. Scores ≥ 12 have been validated against probable major depression.; G1: scores range between 0-26 with higher scores indicting higher depressive symptoms. Scores of ≥11 on the SMFQ have good specificity and sensitivity for probable depression	G0: scores were standardised; 0= score<12, 1=score12+; G1: scores were standardised; 0= score<11, 1=score11+
	USOC	General Health Questionnaire-12 (GHQ-12)	2018-20 (imputed from 2016-18/2017-19 if missing)	GHQ-12 (caseness scoring 0-12) used to create binary variable. GHQ likert scoring (0-36) used for continuous variable.	Sum of 12 items 0-3=0 (non-case); 4-12=1 (case)
	GS	General Health Questionnaire-28 (GHQ-28)	2006- 2011	Subscale of 7 items used for comparability	Sum of 7 items 1 = >= 5 0 = <5
	ELSA	8-item CES-D scale (felt depressed; felt everything was an effort; restless sleep; not happy; felt lonely; not enjoyed life; felt sad; could not get going)		0/1 per symptom	0-8; binary: 1 if 4 or more symptoms
	TWINS UK	Hospital Anxiety and Depression Scale (HADS)	2017		Sum of all items (for continuous variable) case/non-case categories derived seperately for anxiety and depression subscales using the following 1 = >= 10 0 = <11 case variables were then combined
* Pre-Pandemic Satisfaction with life *
	MCS	NA	NA	NA	NA
	NS	How dissatisfied or satisfied are you about the way your life has turned out so far?	2015	1. Very satisfied | 2. Fairly satisfied | 3. Neither satisfied nor dissatisfied | 4. Fairly dissatisfied | 5. Very dissatisfied_x000D_	(-1=.) (-8=.) (-9=.) (1/3=0) (4/5=1)
	BCS70	Here is a scale from 0 to 10, where '0' means that you are completely dissatisfied and '10' means that you are completely satisfied. Please enter the number which corresponds with how satisfied or dissatisfied you are with the way life has turned out so far.	2016		(-1=.) (-8=.) (-9=.) (1/6=1) (7/11=0)
	NCDS	Here is a scale from 0 to 10, where '0' means that you are completely dissatisfied and '10'	2008		(-1=.) (-8=.) (-9=.) (1/6=1) (7/11=0)
	NSHD	NA	NA	NA	NA
	ALSPAC G1	WEMWBS	2016	14-70	14-40=0; 41-70=1
	USOC	Here are some questions about how you feel about your life. Please Choose the number which you feel best describes how dissatisfied or or satisfied you are with the following aspects of your current situation.... Your life overall. 1 Completely dissatisfied, 2 Mostly dissatisfied, 3 Somewhat dissatisfied, 4 Neither satisfied nor dissatisfied, 5 Somewhat satisfied, 6 Mostly satisfied, 7 Completely…	2018-2020	1 = Completely dissatisfied, 2 = Mostly dissatisfied, 3 = Somewhat dissatisfied, 4 = Neither satisfied nor dissatisfied, 5 = Somewhat satisfied, 6 = Mostly satisfied, 7 = Completely satisfied	For binary 0 = 1/4 1 = 5/7
	GS	NA
	ELSA	“On a scale of 0 to 10, where 0 is “not at all” and 10 is “very”, how happy, overall, did you feel yesterday?”		0/10
	TWINS UK	Not availbale
*Disability or chronic health condition 1=yes; 0=no
	MCS	NA	NA	NA
	NS	Do you have any physical or mental health conditions or illnesses lasting or expected to last 12 months or more?	2015	yes=1 and no =2	(-9=.) (-8=.) (-1=.) (1=1) (2=0)
	BCS70	Any physical or mental health conditions or illnesses lasting or expected to last 12 months	2016	yes=1 and no =2	(-9=.) (-8=.) (1=1) (2=0)
	NCDS	NA	NA	NA
	NSHD	Do you have any long-term illness, health problem or disability that limits the activities/work you can do?	2014-2016	0=no, 1=yes
	ALSPAC	NA
	USOC	A lot of difficulty - Mobility / lifting objects / manual dexterity / continence / hearing / sight / physical co-ordination	2009-2019
	GS	NA
	ELSA	Q1. Please tell me if you have any difficulty with these because of a physical, mental, emotional or memory problem. Again exclude any difficulties you expect to last less than three months. 1.Dressing 2.Walking across a room 3.Bathing or showering 4.Eating 5.Getting in or out of bed 6.Using the toilet 7.Using a map 8.Recognising when you are in physical danger 9.Preparing a hot meal 10.Shopping …	2018-2019		With disability if Q1!==96
	TWINS UK	Do you currently have a long-term disability that seriously restricts your activities?		0 = no; 1 = yes
* Living Arrangement * 1=Alone; 2=With partner/spouse only; 3=With partner/spouse and child(ren); 4=With child(ren), without partner/spouse; 5=Any other living arrangement
* OR * Partnership Status * 1=Married/Partnered; 0=Not married/partnered
	MCS	NA
	BCS 70	Derived: Whether CM cohabiting as a couple	2016	1 = Husband/Wife/Cohabiting Partner; 0 = Other
	NS	Derived: Whether CM cohabiting as a couple	2015	1 = Husband/Wife/Cohabiting Partner; 0 = Other
	NCDS	Derived: Whether CM cohabiting as a couple	2013/2014	1 = Husband/Wife/Cohabiting Partner; 0 = Other
	NSHD	How many people do you currently live with? Please include yourself. Who do you currently live with? Please select all that apply: Husband/Wife/Cohabiting Partner	2020-21	1 = Husband/Wife/Cohabiting Partner; 0 = No
	ALSPAC	How many people do you live with?	2020	Live alone = 0; Live with others = 1
	USOC	Derived from Household Grid
	GS	1. Married/ Civil partnership 2. In a relationship, living together 3. In a relationship, not living together 4. Single 5. Separated 6. Divorced 7. Widowed 8. Other		1-3=1 4-8 = 0
	ELSA	IF respondents live with other people, they are asked for each person "what is this person's relationship to you". Options include "1. Husband/wife/partner"		1=Partner in HH 0=No partner in HH
	TWINS UK	Single, never married (1); Single, divorced or widowed (2); In a relationship/married but living apart (3); In a relationship/married and cohabiting (4)		1, 2 = 0; 3, 4 = 1
Country of residence
	MCS	Which country do you live in?	2020-21	1= England; 2=Wales; 3=Scotland; 4=Northern Ireland; 5=Other (specify)
	NS	Which country do you live in?	2020-21	1= England; 2=Wales; 3=Scotland; 4=Northern Ireland; 5=Other (specify)
	BCS70	Which country do you live in?	2020-21	1= England; 2=Wales; 3=Scotland; 4=Northern Ireland; 5=Other (specify)
	NCDS	Which country do you live in?	2020-21	1= England; 2=Wales; 3=Scotland; 4=Northern Ireland; 5=Other (specify)
	NSHD	Which country do you live in?	2020-21	1= England; 2=Wales; 3=Scotland; 4=Northern Ireland; 5=Other (specify)
	ALSPAC	NA
	USOC	Can we just check which Country are you living in?		1 = England; 2 = Wales, 3 = Scotland, 4 = Northern Ireland
	GS	NA		Number of participants outside Scotland too few to include as covariate.
	ELSA	NA
	TWINS UK	Study derived variable
* Pre-Pandemic Self-Assessed Health * 1=Good/Very Good/Excellent; 0=Fair/Poor
	MCS	In general, in the 3 months before the Coronavirus outbreak would you say your health was	2020	1=Excellent; 2=Very Good; 3=Good; 4=Fair; 5=Poor	1/3=1; 4/5=0
	NCDS BCS 70	In general, would you say your health is... INTERVIEWER: READ OUT 1 ...excellent, 2 very good,3 good, 4 fair, 5 poor?	2002 2016	1=Excellent; 2=Very Good; 3=Good; 4=Fair; 5=Poor	1/3=1; 4/5=0
	NS	How would you describe your health generally? | 1. Excellent| 2. Very good| 3. Good| 4. Fair | 5. Poor	2015	1=Excellent; 2=Very Good; 3=Good; 4=Fair; 5=Poor	1/3=1; 4/5=0
	NSHD	N/A	N/A	N/A	N/A
	ALSPAC (G0 & G1)	In general, would you say your health is... 1 ...excellent, 2 very good,3 good, 4 fair, 5 poor?	2019	1=Excellent; 2=Very Good; 3=Good; 4=Fair; 5=Poor	1/3=1; 4/5=0
	USOC	(2018/19) In general, would you say your health is…	2018/2019	1=Excellent; 2=Very Good; 3=Good; 4=Fair; 5=Poor	1/3=1; 4/5=0
	GS	NA	NA	NA	NA
	ELSA	(2018/19) Would you say your health is…	2018/2019	1=Excellent; 2=Very Good; 3=Good; 4=Fair; 5=Poor	1/3=1; 4/5=0
	TWINS UK	(2020) In general, would you say your health is…	2020	1=Excellent; 2=Very Good; 3=Good; 4=Fair; 5=Poor	1/3=1; 4/5=0
